# Genome-wide trans-ethnic meta-analysis identifies novel susceptibility loci for childhood acute lymphoblastic leukemia

**DOI:** 10.1101/2021.05.07.21256849

**Authors:** Soyoung Jeon, Adam J. de Smith, Shaobo Li, Minhui Chen, Tsz Fung Chan, Ivo S. Muskens, Libby M. Morimoto, Andrew T. DeWan, Nicholas Mancuso, Catherine Metayer, Xiaomei Ma, Joseph L. Wiemels, Charleston W.K. Chiang

**Affiliations:** Center for Genetic Epidemiology, Department of Preventive Medicine, Keck School of Medicine, University of Southern California, Los Angeles, CA; Cancer Biology and Genomics Graduate Program, Program in Biological and Biomedical Sciences, Keck School of Medicine, University of Southern California, Los Angeles, CA; Division of Epidemiology & Biostatistics, School of Public Health, University of California, Berkeley, CA; Center for Perinatal, Pediatric and Environmental Epidemiology, Yale School of Public Health, New Haven, CT; Department of Chronic Disease Epidemiology, Yale School of Public Health, New Haven, CT; Department of Quantitative and Computational Biology, University of Southern California, Los Angeles, CA; Norris Comprehensive Cancer Center, Keck School of Medicine, University of Southern California, Los Angeles, CA

## Abstract

The risk of childhood acute lymphoblastic leukemia (ALL) differs across ethnic groups and there exist gaps in our understanding of the genetic risk of ALL as most studies took place in populations of predominantly European ancestries. In an effort to address these limitations, we performed a genetic meta-analysis of ALL in 76,317 participants across four ethnic groups, including 17,814 non-European individuals and 3,482 total cases. We replicated 15 out of 16 previously identified loci associated with ALL in our trans-ethnic analysis. We further identified five novel associations at genome-wide significance, including three novel loci and two secondary associations at previously known loci (17q12 and near *CEBPE*). The three putatively novel loci (rs9376090 near *MYB/HBS1L*, rs10998283 near *TET1*, and rs9415680 near *JMJD1C/NRBF2*) were previously shown to be associated with multiple blood cell traits and other hematopoietic cancers. Polygenic risk scores constructed from our trans-ethnic meta-analysis showed similar efficacy in independent Latino (LAT) and non-Latino white (NLW) ALL cohorts (AUC ∼ 0.67-0.68) and could partly explain the increased risk of ALL in LAT compared to NLW. Cross-population analysis also showed high but significantly less than 100% genetic correlation between LAT and NLW, suggesting potential differences in the underlying genetic architecture between ethnic groups. In summary, our findings enhance the understanding of genetic contribution to ALL risk across diverse populations and highlight the importance to include multiple ethnic groups in GWAS.

**Key Points:**

- We identified three novel loci on childhood acute lymphoblastic leukemia near genes previously associated with multiple blood cell traits
- Polygenic risk scores using known and novel risk variants showed similar efficacy in Latino and non-Latino white Americans
