## Supplemental Tables for "Genome-wide trans-ethnic meta-analysis identifies novel susceptibility loci for childhood acute lymphoblastic leukemia"

### Sheet: TableS1 population GWAS
Table S1. Association statistics of the three novel variants in each population-specific GWAS
SNP			AFR		EAS			LAT				EUR
		case	control	GERA	case	control	GERA	case	control	GERA	case	control	GERA
	sample size	124	141	1926	318	318	4699	1878	2023	6387	1162	1229	56112
6q23 rs9376090 MYB/HBS1L	MAF (C)	0.043	0.0521	0.055	0.115	0.106	0.129309	0.114	0.122	0.172	0.170448	0.192032	0.23577
	Rsq	0.74		0.84	0.54		0.57	0.82		0.84	0.75		0.94
	OR (P-value)	1.514(0.228)			1.041(0.803)			1.120(0.075)			1.463(1.19E-11)
10q21 rs9415680 NRBF2/JMJD1C	MAF (A)	0.090237	0.053199	0.059616	0.39282	0.353508	0.322	0.405142	0.360487	0.249079	0.180225	0.161893	0.1486
	Rsq	0.82		0.85	0.94		0.94	0.98		0.97	0.97		0.97
	OR (P-value)	1.566(0.098)			1.336(0.0012)			1.197(1.79E-05)			1.146(0.0183)
10q21 rs10998283 TET1	MAF (A)	0.0293911	0.0238329	0.0327985	0.144648	0.164757	0.141045	0.199562	0.166375	0.138942	0.145172	0.124097	0.122607
	Rsq	0.95		0.94	0.88		0.88	0.98		0.98	0.98		0.98
	OR (P-value)	1.115(0.788)			1.014(0.916)			1.270(3.22E-06)			1.244(0.0005)
AFR: African American; EAS: East Asian American; LAT: Latino American; NLW: non-Latino White; SNP: locus position, rsID and the nearest genes for the lead SNP in each locus; Rsq: estimate of imputation quality from Michigan Imputation Server, computed in CCRLP and GERA cohort separately; MAF: Minor Allele Frequency computed with imputed genotype dosage using PLINK2. The minor allele for each SNP …

### Sheet: Table S2 published SNP
Table S2. Association statistics of 16 previously published ALL risk variants in meta-analysis and in each population-specific GWAS
Meta-analysis						AFR		EAS		LAT		NLW
rsid	SNP	Effect allele	beta	P-value	HetPVal	P-value	beta	P-value	beta	P-value	beta	P-value	beta
rs886285	5:131765206:T:C	c	-0.0107	0.7149	0.0009806	0.0847144	0.240801	0.376584	0.0815348	0.104017	0.0697015	0.00127851	-0.144951
rs210143	6:33546930:T:C	c	0.1808	4.667e-08	0.9603	0.307278	0.160816	0.473474	0.105178	2.74412e-05	0.183532	0.000326447	0.189052
rs4132601	7:50470604:T:G	g	0.3597	1.383e-33	0.0007606	0.00323141	0.456713	0.0417104	0.252885	1.18658e-08	0.243122	3.07816e-27	0.491545
rs4617118	8:130156143:A:G	g	0.2536	2.714e-12	0.5274	0.00336852	0.459023	0.135056	0.202546	5.29774e-05	0.224697	1.11544e-06	0.262864
rs3731249	9:21970916:C:T	t	0.6683	2.203e-18	0.6691	0.362952	0.610796			3.18426e-06	0.582685	8.08714e-12	0.723661
rs76925697	9:83747371:A:T	t	-0.1626	0.0587	0.5542	0.605624	0.164735			0.12146	-0.186912	0.115107	-0.191751
rs3824662	10:8104208:C:A	a	0.19	1.776e-09	0.07167	0.698926	0.0817476	0.707461	0.0380206	2.09705e-10	0.260961	0.0353373	0.117406
rs11591377	10:22423302:G:A	a	-0.2243	9.558e-10	0.6962	0.972185	0.00773332	0.257682	-0.224921	2.5439e-07	-0.249716	0.000172091	-0.207156
rs7088318	10:22852948:C:A	a	0.2741	4.617e-19	0.1961	0.000817423	0.461306	0.148794	0.135406	2.77221e-11	0.309427	1.57774e-08	0.253817
rs10821936	10:63723577:C:T	t	-0.4922	7.887e-69	0.01356	0.641733	-0.0747837	7.99177e-07	-0.453451	4.12944e-46	-0.561925	3.13439e-25	-0.452531
rs35837782	10:126293309:A:G	g	0.1103	0.0003608	0.9496	0.45242	0.108947	0.4541	0.0902628	0.00177117	0.126406	0.0927553	0.0879129
rs4762284	12:96612762:A:T	t	0.0936	0.001197	0.4026	0.615882	-0.0708446	0.161227	0.12572	0.00121451	0.13008	0.246701	0.0545559
rs2239633	14:23589057:G:A	a	-0.2132	1.223e-13	0.6743	0.316388	-0.162711	0.0275362	-0.197936	6.98064e-10	-0.250457	6.73033e-05	-0.177328
rs2290400	17:38066240:T:C	t	0.1303	3.17e-06	0.2937	0.169566	-0.18219	0.911601	0.0105138	1.601e-05	-0.173599	0.0126046	-0.106401
rs10853104	17:47092076:C:T	t	0.0569	0.05418	0.8956	0.902185	0.0184915	0.830796	-0.0285747	0.189277	0.0539503	0.100546	0.0735729
rs8131436	21:39789606:G:C	c	0.1097	0.0001385	0.1825	0.845965	-0.033301	0.336808	0.0895815	1.90967e-05	0.17139	0.309564	0.0464677
AFR: African American; EAS: East Asian American; LAT: Latino American; NLW: non-Latino White; HetPVal: P-value from Cochran's Q-test for heterogeneity

### Sheet: Tabl S3 Replication
Table S3. Association results for top associated variants (p-vanlue < 5e-7) from discovery meta-analysis in replication cohorts
			COG		COG, CCRLP,KAISER		CCLS		CCLS, CCRLP,KAISER
rsid	SNP	Risk Allele	OR	P	OR	P	OR	P	OR	P
rs9376090	6:135411228:T:C	t	1.19615	0.00487115	1.25007	1.233e-10	0.887541	0.16	1.18839	3.328e-06
rs2210366	6:135415208:G:A	a	0.967566	0.591167	1.12221	1.278e-05	0.91842	0.2217	1.12053	2.458e-05
rs72824948	10:64886103:A:G	g	0.968223	0.667998	1.15824	5.312e-07	1.04886	0.5312	1.17281	5.611e-08
rs10761717	10:64886114:T:C	t	0.974418	0.707478	1.13633	4.55e-06	1.04248	0.5722	1.15108	5.782e-07
rs10995448	10:64887059:A:G	a	0.97401	0.702892	1.13587	4.796e-06	1.04603	0.5399	1.15119	5.533e-07
rs12771984	10:64887194:T:A	t	0.973973	0.702475	1.13598	4.735e-06	1.04613	0.5398	1.15131	5.444e-07
rs10995449	10:64887472:G:A	g	0.973973	0.702475	1.13598	4.735e-06	1.04613	0.5398	1.15131	5.444e-07
rs10822143	10:64887856:C:T	c	0.938977	0.256999	1.12042	1.088e-05	0.964544	0.6111	1.14316	7.275e-07
rs10761718	10:64887887:C:T	c	0.959821	0.558293	1.13496	6.479e-06	1.03448	0.6476	1.15073	7.066e-07
rs7082200	10:64888321:C:G	c	0.974004	0.702824	1.13598	4.733e-06	1.04603	0.5399	1.15131	5.453e-07
rs10995450	10:64888911:T:C	t	0.974017	0.702964	1.13598	4.744e-06	1.04509	0.5482	1.15119	5.61e-07
rs10740105	10:64889717:C:T	c	0.974	0.702781	1.1361	4.642e-06	1.04613	0.5398	1.15154	5.332e-07
rs10761719	10:64890097:A:G	a	0.975435	0.718668	1.13644	4.415e-06	1.04509	0.5481	1.15142	5.412e-07
rs7923014	10:64890165:C:T	c	0.973996	0.702733	1.13633	4.547e-06	1.04509	0.5481	1.15142	5.344e-07
rs7908990	10:64890650:T:A	t	0.973996	0.702733	1.13633	4.547e-06	1.04509	0.5482	1.15142	5.349e-07
rs4746974	10:64892052:G:T	t	0.967702	0.662615	1.15777	5.726e-07	1.05096	0.5139	1.17269	5.659e-08
rs1533068	10:64892167:A:C	a	0.973879	0.701451	1.13633	4.541e-06	1.04613	0.5398	1.15165	5.184e-07
rs871690	10:64894059:A:G	a	0.974171	0.704731	1.13724	3.997e-06	1.04269	0.5693	1.152	4.971e-07
rs868798	10:64895010:A:G	g	0.968617	0.671762	1.15928	4.568e-07	1.05338	0.4947	1.17445	4.265e-08
rs12416113	10:64896477:T:A	a	0.96867	0.672285	1.1594	4.516e-07	1.05338	0.4947	1.17457	4.219e-08
rs61853336	10:64899875:G:A	a	0.968668	0.67227	1.15928	4.561e-07	1.05338	0.4947	1.17445	4.264e-08
rs7070052	10:64903814:A:G	a	0.98556	0.847257	1.16172	3.069e-07	1.0405	0.602	1.17152	6.659e-08
rs4746994	10:64905324:T:A	a	0.972175	0.707007	1.16114	3.405e-07	1.06024	0.44	1.1768	2.832e-08
rs931972	10:64910227:G:C	g	0.977859	0.746275	1.14031	2.156e-06	1.04749	0.5269	1.15488	2.58e-07
rs12415984	10:64910288:G:A	a	0.972524	0.710543	1.16195	2.646e-07	1.06024	0.4401	1.17751	2.201e-08
rs1009984	10:64916469:T:G	t	1.01518	0.838513	1.15281	4.429e-07	1.03458	0.6423	1.15569	2.69e-07
rs11814792	10:64917559:C:T	t	0.973317	0.718685	1.16253	2.439e-07	1.06088	0.4359	1.17798	2.033e-08
rs61853339	10:64918679:T:C	c	0.973675	0.722198	1.16172	2.724e-07	1.05897	0.4497	1.17692	2.431e-08
rs12413415	10:64919511:T:C	c	0.974043	0.72615	1.16253	2.423e-07	1.05844	0.4539	1.17751	2.212e-08
rs11817689	10:64924217:T:C	c	0.975704	0.741286	1.16207	2.07e-07	1.06067	0.4375	1.17739	1.791e-08
rs4747045	10:64926482:C:T	t	0.974317	0.728889	1.16346	1.723e-07	1.05792	0.4578	1.17821	1.586e-08
rs4466712	10:64933268:G:C	c	0.976428	0.750611	1.16335	1.727e-07	1.06152	0.4315	1.17821	1.538e-08
rs72829170	10:64940289:A:G	g	0.973729	0.722827	1.16335	1.718e-07	1.06152	0.4315	1.17869	1.411e-08
rs61853340	10:64944175:G:C	c	0.972254	0.708251	1.16067	2.827e-07	1.05866	0.453	1.17574	2.503e-08
rs61855465	10:64956607:A:T	t	0.975383	0.739893	1.16404	1.502e-07	1.06152	0.4315	1.17904	1.289e-08
rs7099425	10:64960717:C:T	c	0.986554	0.857776	1.16102	2.18e-07	1.05982	0.4441	1.17328	2.929e-08
rs12413730	10:64964148:C:T	t	0.975098	0.736959	1.16416	1.454e-07	1.05612	0.4722	1.17845	1.43e-08
rs11819167	10:64976169:G:A	a	0.972451	0.710168	1.16369	1.571e-07	1.05601	0.4721	1.17821	1.449e-08
rs1904295	10:64982876:G:A	g	0.984048	0.831585	1.16719	8.793e-08	1.06014	0.4441	1.18034	1.015e-08
rs6415875	10:64986417:A:G	a	0.984122	0.832356	1.16672	9.453e-08	1.06407	0.4162	1.18046	9.853e-09
rs4281380	10:64987698:C:A	c	0.984122	0.832351	1.16567	1.118e-07	1.06067	0.4406	1.17892	1.293e-08
rs4439410	10:64998772:C:G	c	0.984131	0.832444	1.16696	9.08e-08	1.06503	0.409	1.18081	9.181e-09
rs7082090	10:64999012:A:G	a	0.974397	0.727799	1.16439	1.298e-07	1.06503	0.409	1.18081	9.183e-09
rs9414780	10:65001433:A:C	a	0.974403	0.727862	1.16463	1.265e-07	1.06513	0.4089	1.18105	8.934e-09
rs6479891	10:65006456:T:C	t	0.973525	0.718818	1.16498	1.202e-07	1.06503	0.409	1.18152	8.225e-09
rs7088799	10:65016174:T:G	t	0.998849	0.983402	1.13055	1.848e-06	0.956476	0.5421	1.13792	1.68e-06
rs10761730	10:65017053:C:T	c	0.982816	0.818681	1.16731	8.682e-08	1.06503	0.409	1.1814	8.407e-09
rs9415680	10:65020890:A:G	a	0.983422	0.825072	1.16766	8.246e-08	1.04613	0.5562	1.17869	1.358e-08
rs7098181	10:65027143:G:T	g	0.998791	0.982566	1.13111	1.656e-06	0.934821	0.3613	1.13587	2.445e-06
rs10761731	10:65027610:A:T	a	1.00267	0.961544	1.12942	1.977e-06	0.932674	0.3455	1.13247	3.676e-06
rs9415682	10:65033817:G:T	g	0.98055	0.794481	1.16556	1.129e-07	1.04613	0.5562	1.17739	1.709e-08
rs9787438	10:65038030:G:C	g	0.994401	0.918008	1.12829	2.475e-06	0.934634	0.3596	1.13485	2.854e-06
rs10740110	10:65043221:A:G	a	0.980551	0.794491	1.16079	2.227e-07	1.03179	0.6822	1.17	5.216e-08
rs10761735	10:65043918:A:G	a	0.98065	0.79553	1.16532	1.188e-07	1.04613	0.5562	1.17704	1.809e-08
rs9414786	10:65044322:T:A	t	0.980533	0.794304	1.16556	1.131e-07	1.04613	0.5562	1.17739	1.711e-08
rs7080386	10:65048306:C:A	c	0.991869	0.881083	1.12648	3.259e-06	0.931089	0.3358	1.13315	3.622e-06
rs7074351	10:65050103:A:T	a	0.980544	0.794424	1.16626	1.022e-07	1.04624	0.5559	1.17798	1.537e-08
rs7075195	10:65050659:A:G	a	0.993868	0.910241	1.12851	2.407e-06	0.934821	0.3613	1.1353	2.68e-06
rs4486510	10:65050894:C:G	c	0.980576	0.794756	1.16614	1.032e-07	1.04613	0.5562	1.17798	1.554e-08
rs10761737	10:65052205:T:C	t	0.997033	0.956584	1.12705	3.539e-06	0.940541	0.4081	1.13383	3.893e-06
rs6479892	10:65052232:A:G	a	0.980534	0.794313	1.16602	1.059e-07	1.04237	0.5878	1.17715	1.776e-08
rs7084707	10:65052542:C:T	c	0.994141	0.914222	1.12851	2.408e-06	0.931369	0.3345	1.13451	3.01e-06
rs9414788	10:65056712:A:G	a	0.973508	0.718633	1.16369	1.475e-07	1.04102	0.5998	1.17645	1.978e-08
rs12773283	10:65058224:C:T	c	0.995635	0.953084	1.16091	1.46e-07	1.0246	0.7453	1.16602	6.392e-08
rs7920768	10:65060514:C:T	c	0.979705	0.785578	1.16509	1.225e-07	1.03956	0.6125	1.17586	2.176e-08
rs10761739	10:65062008:G:C	g	0.991849	0.878563	1.12603	3.003e-06	0.934074	0.355	1.13406	2.861e-06
rs7073753	10:65062820:C:T	c	0.993381	0.902943	1.12885	2.252e-06	0.935102	0.3626	1.13576	2.443e-06
rs7100372	10:65064244:T:C	t	0.979563	0.784107	1.16637	9.914e-08	1.03956	0.6125	1.17727	1.733e-08
rs10761741	10:65066186:G:T	g	0.993116	0.899069	1.12682	2.867e-06	0.936318	0.3725	1.13372	3.012e-06
rs7085869	10:65070163:C:T	c	0.979515	0.783601	1.16486	1.266e-07	1.03956	0.6126	1.17574	2.241e-08
rs10822155	10:65071215:C:A	c	0.996105	0.942901	1.12784	3.054e-06	0.943933	0.4368	1.13576	2.895e-06
rs9299455	10:65073601:A:G	a	0.979866	0.787177	1.16451	1.342e-07	1.03956	0.6125	1.17527	2.405e-08
rs9414793	10:65075109:G:A	g	0.979887	0.787402	1.16463	1.335e-07	1.04237	0.5876	1.17574	2.225e-08
rs7090111	10:65077994:C:G	c	0.993277	0.901476	1.13032	1.797e-06	0.934074	0.3588	1.1378	1.866e-06
rs7899715	10:65078455:T:C	t	0.979237	0.780658	1.16369	1.524e-07	1.03686	0.6366	1.17422	2.894e-08
rs4525102	10:65086273:C:T	c	0.979458	0.782939	1.16474	1.293e-07	1.0379	0.6278	1.17539	2.384e-08
rs7899503	10:65087468:C:G	c	0.979458	0.782939	1.16428	1.402e-07	1.0379	0.6278	1.17492	2.594e-08
rs7092504	10:65089439:A:G	a	0.97942	0.782545	1.16463	1.316e-07	1.0379	0.6276	1.17527	2.426e-08
rs4133250	10:65092405:G:A	g	0.979427	0.782621	1.16428	1.401e-07	1.0379	0.6278	1.17492	2.592e-08
rs10995506	10:65094466:A:G	a	0.97945	0.782859	1.16323	1.648e-07	1.0379	0.6278	1.17386	3.079e-08
rs12219332	10:65095692:G:C	g	0.979458	0.782939	1.16463	1.317e-07	1.0379	0.6278	1.17527	2.43e-08
rs10822159	10:65096250:C:T	c	0.993025	0.89776	1.13077	1.658e-06	0.928579	0.3189	1.13746	1.95e-06
rs10740117	10:65098277:G:A	g	0.980165	0.790325	1.16416	1.438e-07	1.03283	0.6737	1.17375	3.14e-08
rs6479894	10:65098741:T:C	t	0.980175	0.79043	1.16404	1.441e-07	1.03283	0.6737	1.17375	3.147e-08
rs10733790	10:65100334:G:C	g	0.980165	0.790325	1.16404	1.457e-07	1.03272	0.6738	1.17363	3.184e-08
rs10761744	10:65101026:C:G	c	0.980165	0.790325	1.16404	1.457e-07	1.03272	0.6738	1.17363	3.184e-08
rs10761745	10:65101071:G:C	g	0.974539	0.729223	1.16242	1.817e-07	1.03272	0.6738	1.17363	3.184e-08
rs10740118	10:65101207:G:C	g	0.992127	0.882749	1.12919	1.759e-06	0.928579	0.3188	1.13712	1.807e-06
rs7091664	10:65101800:G:A	g	0.980289	0.791623	1.16346	1.601e-07	1.04812	0.5351	1.17504	2.378e-08
rs7896518	10:65104500:A:G	a	0.987655	0.821061	1.12919	2.387e-06	0.953706	0.5287	1.14134	1.149e-06
rs7081275	10:65106551:G:T	g	0.980498	0.793838	1.16439	1.259e-07	1.03128	0.6881	1.17363	2.892e-08
rs7895348	10:65109541:C:A	c	0.978311	0.770408	1.16393	1.436e-07	1.03231	0.6788	1.1741	2.934e-08
rs9415692	10:65115152:G:A	a	0.973888	0.724824	1.16288	1.712e-07	1.04728	0.5419	1.17563	2.128e-08
rs9415693	10:65119887:T:C	c	0.974609	0.732312	1.16335	1.576e-07	1.04812	0.5351	1.1761	1.954e-08
rs9414799	10:65129602:T:C	c	0.973781	0.72388	1.16207	1.956e-07	1.04812	0.5351	1.17492	2.4e-08
rs4746119	10:65129917:T:C	c	0.97378	0.723866	1.163	1.674e-07	1.04812	0.5351	1.17586	2.035e-08
rs9414800	10:65131282:T:A	a	0.973789	0.723958	1.16067	2.464e-07	1.04561	0.5566	1.17316	3.28e-08
rs9415696	10:65134348:A:T	t	0.973863	0.724649	1.16393	1.423e-07	1.04812	0.5353	1.1768	1.711e-08
rs9415697	10:65135137:T:C	c	0.973855	0.724566	1.16335	1.576e-07	1.04812	0.5353	1.17621	1.908e-08
rs6479899	10:65139047:T:A	t	0.982601	0.816038	1.1623	1.726e-07	1.02439	0.7518	1.16988	5.242e-08
rs724553	10:65140384:G:C	c	0.973856	0.724576	1.16358	1.517e-07	1.04561	0.5563	1.17598	1.968e-08
rs9415699	10:65143558:T:C	c	0.974519	0.729015	1.16393	1.381e-07	1.04561	0.5563	1.1768	1.719e-08
rs9415700	10:65145565:C:T	t	0.977494	0.762132	1.15835	4.341e-07	1.04896	0.5285	1.17081	6.029e-08
rs9415701	10:65151509:T:C	c	0.977437	0.761545	1.15812	4.498e-07	1.05475	0.4831	1.17163	5.338e-08
rs4745706	10:65159580:T:C	c	0.973418	0.720099	1.16369	1.479e-07	1.0431	0.5777	1.17586	2.023e-08
rs12415038	10:65160858:A:G	g	0.973356	0.71952	1.16346	1.542e-07	1.0431	0.5777	1.17563	2.114e-08
rs9415705	10:65161550:T:G	g	0.973868	0.722288	1.16335	1.527e-07	1.0431	0.5777	1.17598	2.008e-08
rs61853587	10:65174577:G:C	c	0.972539	0.711337	1.15731	5.02e-07	1.05317	0.4948	1.1714	5.461e-08
rs11818194	10:65180452:G:A	a	0.973531	0.721254	1.16474	1.256e-07	1.0431	0.5777	1.17692	1.707e-08
rs9415706	10:65186347:C:T	t	0.972767	0.713557	1.15743	4.963e-07	1.05317	0.4948	1.17152	5.415e-08
rs9414803	10:65188069:G:A	a	0.972767	0.713557	1.15754	4.851e-07	1.05085	0.5137	1.17128	5.62e-08
rs9415707	10:65188290:T:C	c	0.972767	0.713557	1.15754	4.851e-07	1.05085	0.5137	1.17128	5.62e-08
rs12413029	10:65189126:T:C	c	0.97275	0.713391	1.15731	5.02e-07	1.05085	0.5137	1.17105	5.829e-08
rs9415708	10:65190042:G:C	c	0.972862	0.714512	1.15754	4.884e-07	1.05085	0.5137	1.17128	5.676e-08
rs72837025	10:65194491:A:C	c	0.976716	0.753693	1.15917	3.779e-07	1.04844	0.5332	1.17187	5.092e-08
rs12784772	10:65195455:T:A	a	0.972957	0.715422	1.15639	5.829e-07	1.05075	0.5136	1.17011	6.884e-08
rs77494594	10:65197309:A:C	c	0.972956	0.715411	1.15696	5.347e-07	1.05075	0.5136	1.17058	6.276e-08
rs10437345	10:65202946:C:T	c	0.982164	0.81137	1.15766	4.218e-07	1.01268	0.871	1.16404	1.683e-07
rs2616631	10:65207914:T:A	a	0.977292	0.75983	1.1587	4.015e-07	1.04991	0.5214	1.17152	5.345e-08
rs2466128	10:65208321:T:C	c	0.973252	0.718435	1.15673	5.529e-07	1.05001	0.5201	1.17023	6.688e-08
rs2719815	10:65210294:G:C	c	0.973082	0.716692	1.1572	5.149e-07	1.05085	0.5137	1.17081	6.037e-08
rs2616630	10:65213339:A:C	c	0.971642	0.702007	1.15754	4.779e-07	1.05085	0.5137	1.17152	5.344e-08
rs2616629	10:65213816:T:C	c	0.973856	0.724592	1.15696	5.293e-07	1.05243	0.5007	1.17081	6.087e-08
rs2616628	10:65219957:G:C	c	0.973899	0.725021	1.15662	5.685e-07	1.05085	0.5137	1.17011	6.873e-08
rs2393980	10:65224510:C:G	g	0.973891	0.724944	1.15708	5.265e-07	1.05327	0.4937	1.17093	5.93e-08
rs59215788	10:65233834:A:G	g	0.976049	0.74691	1.15812	4.123e-07	1.0477	0.5395	1.17081	5.639e-08
rs59246603	10:65233942:T:C	c	0.976049	0.74691	1.15789	4.08e-07	1.0477	0.5395	1.17046	5.597e-08
rs12414159	10:65238777:A:T	t	0.976059	0.747011	1.15523	6.86e-07	1.05527	0.4785	1.16906	7.937e-08
rs10995543	10:65239547:T:C	c	0.976026	0.746668	1.15523	6.867e-07	1.05527	0.4785	1.16906	7.938e-08
rs4746138	10:65241741:A:G	g	0.976022	0.746628	1.15789	4.309e-07	1.04571	0.5555	1.17023	6.226e-08
rs2893922	10:65247019:T:G	g	0.976588	0.750268	1.15662	5.068e-07	1.0498	0.5228	1.17011	6.416e-08
rs2393976	10:65253439:G:C	c	0.97186	0.704022	1.15592	6.287e-07	1.05728	0.4629	1.17093	6.048e-08
rs4746149	10:65257393:T:C	c	0.974604	0.732105	1.15604	6.118e-07	1.05728	0.463	1.17058	6.363e-08
rs72837056	10:65260478:T:G	g	0.974925	0.735322	1.15592	6.289e-07	1.05728	0.463	1.17035	6.605e-08
rs80026135	10:65265000:C:G	g	0.973305	0.71942	1.15569	6.59e-07	1.04456	0.5664	1.16824	9.418e-08
rs11815969	10:65265855:C:T	t	0.973088	0.717223	1.15569	6.568e-07	1.04456	0.5663	1.16824	9.331e-08
rs7078456	10:65269479:C:T	c	0.979486	0.783922	1.15442	7.546e-07	1.03531	0.6564	1.16509	1.603e-07
rs58627364	10:70320236:C:T	t	0.999545	0.99571	1.1748	1.893e-06	1.20502	0.04198	1.21046	2.369e-08
rs10998279	10:70324448:A:G	g	1.00625	0.941044	1.17633	1.011e-06	1.21276	0.03344	1.21094	1.194e-08
rs7922602	10:70324814:G:T	t	1.00861	0.919182	1.18223	6.697e-07	1.21701	0.03036	1.21823	6.805e-09
rs10998283	10:70329064:G:A	a	1.05508	0.535454	1.2031	6.28e-08	1.15338	0.1189	1.22116	6.742e-09

### Sheet: Table S4 CEBPE
Table S4. Conditional analysis at the CEBPE locus.
rs60820638		rs2239635		rs2239630
OR	P-value	OR	P-value	OR	P-value
1.051	0.106	1.289	3.055e-18	1.316	2.119e-21
1..193	5.384e-08	1.127	0.002017	*
*		1.294	3.341e-19	1.394	6.441e-28
1.019	0.5214	*		1.209	7.148e-07
1.019	0.5214	1.027	0.56	*
*		*		1.353	3.099e-10
1.177	2.465e-05	*		*
The conditioned SNPs are marked as *. The first row indicates the odds ratio and p-value from the marginal single-variant analysis. Subsequent rows indicate the odds ratio and p-values when one or two variants were included in a conditional multivariate analysis

### Sheet: Table S5 PRS
Table S5. Association of PRS with childhood ALL in replication cohorts
		P-value	Beta	AUC
COG/WTCCC	Known	2.99e-62	1.05497	0.681117
	All	6.93e-63	0.99788	0.683786
CCLS NLW	Known	2.22e-17	1.02665	0.672526
	All	2.03e-17	0.969621	0.670557
CCLS LAT	Known	4.78e-23	0.943854	0.678931
	All	5.75e-24	0.911849	0.677505
P-value, Beta: summary statistics from testing the association between PRS and case-control status in logistic regression; Known: PRS constructed with known loci; All: With known and novel loci reported in current paper.; AUC: Area Under Curve

### Sheet: Table S6 FRR
Table S6. Familial relative risk explained by the most significant SNPs from each risk loci associated with childhoold ALL
			CCRLP/GERA					CCLS
			OR	RAF		FRR		OR	RAF		FRR
Gene	SNP	Risk Allele		LAT	NLW	LAT	NLW		LAT	NLW	LAT	NLW
C5orf56	5:131811182:G:A	G	1.12829	0.6828	0.5818	0.00258681	0.00297582	1.20695	0.2505	0.4187	0.00622612	0.00755658
MYB/HBS1L*	6:135411228:T:C*	T	1.27443	0.8305	0.7579	0.00602395	0.0081033	0.874153	0.8611	0.7721	0.00204605	0.00293435
BAK1	6:33546837:T:C	C	1.19877	0.7133	0.7193	0.0053122	0.00523408	1.02173	0.2708	0.2861	7.92453e-05	8.19116e-05
IKZF1	7:50459043:G:A	A	1.425	0.1237	NA	0.0314237	NA	1.41496	0.2004	0.01029	0.0199849	0.00149354
IKZF1	7:50477144:G:A	A	1.44455	0.2604	0.266	0.0258911	0.0261273	1.40228	0.247	0.2632	0.0211485	0.0217835
8q24	8:130156143:A:G	G	1.28866	0.1529	0.1744	0.00846864	0.00929887	1.32459	0.8926	0.8389	0.00520445	0.00752923
CDKN2A	9:21975319:T:A	A	1.87893	0.02299	0.02918	0.0142146	0.0177018	2.22309	0.02083	0.02353	0.0245897	0.0274765
CDKN2A	9:21993964:T:C	T	1.35486	0.8828	0.8596	0.00647037	0.00763782	1.34192	0.9145	0.8542	0.00454871	0.00746567
TLE1	9:83728588:C:T	C	1.24932	0.9648	0.9606	0.00117852	0.00131552	1.49421	0.02679	0.03676	0.00531624	0.00714265
LHPP	10:126293309:A:G	G	1.11661	0.5575	0.6339	0.00253902	0.00234931	1.13576	0.501	0.3712	0.00346578	0.00334552
BMI1	10:22374489:G:A	G	1.24995	0.7668	0.7593	0.00673689	0.00690657	1.20045	0.2056	0.2456	0.00518879	0.00579452
PIP4K2A	10:22853102:T:C	C	1.31943	0.6861	0.5975	0.0126177	0.0147492	1.16253	0.2515	0.3953	0.00393709	0.00477983
ARID5B	10:63721176:C:T	C	1.64198	0.4076	0.3363	0.0521344	0.0518959	1.90999	0.5813	0.6735	0.0710983	0.0581678
JMJD1C/NRBF2 *	10:65020890:A:G*	A	1.20274	0.271	0.1454	0.00625016	0.00413314	1.0646	0.3689	0.1463	0.000796508	0.000439652
TET1*	10:70329064:G:A*	A	1.23195	0.1462	0.123	0.00538439	0.00470373	1.17833	0.1757	0.105	0.00371487	0.00247228
GATA3	10:8104208:C:A	A	1.20925	0.2883	0.1816	0.00684268	0.00517693	1.24995	0.3827	0.1844	0.0105053	0.00735017
ELK3	12:96645605:A:C	C	1.22789	0.07801	0.09873	0.00309468	0.00379181	1.18329	0.9523	0.9201	0.000950515	0.00155336
CEBPE	14:23589349:A:G	A	1.39403	0.5271	0.4609	0.0225152	0.0234327	1.29188	0.5651	0.4682	0.013163	0.0140009
CEBPE	14:23592617:A:C*	A	1.19339	0.7021	0.7056	0.00519768	0.0051562	1.20973	0.7013	0.6757	0.00599971	0.00633406
IKZF3	17:37957235:T:C	C	2.10771	0.01179	0.0201	0.0118932	0.0196558	1.52592	0.9968	0.992	0.000326421	0.000814588
IKZF3	17:37983492:T:C*	T	1.20406	0.5487	0.4797	0.00713994	0.00738118	1.13587	0.6028	0.4749	0.00324046	0.00348555
IGF2BP1	17:47217004:C:G	C	1.11293	0.6388	0.6453	0.0021982	0.00217765	1.07144	0.6204	0.6331	0.000946876	0.000932319
ERG	21:39784752:T:C	C	1.14488	0.2877	0.2546	0.00340138	0.00317954	1.19006	0.7141	0.7356	0.00490138	0.00463656
all						0.249515	0.233084				0.217379	0.197571
novel						0.0299961	0.0294775				0.0157976	0.0156659
known						0.219519	0.203607				0.201581	0.181905
		* denotes novel risk loci and variants from the current study
		Gene: nearest gene unless the variant is in gene desert; RAF: risk allele frequency in controls
		FRR: The proportion of familial relative risk explained as calculated per Schumacher et al.

### Sheet: Table S7 Heritability
Table S7. Heritability estimates using GCTA-LDMS framework
S7A. Heritability estimates using common SNPs (MAF > 0.05) stratified to 4 quartiles of LD score bins with REML or PCGC regression
	REML				PCGC
	NLW		LAT		NLW		LAT
	Heritability	SE	Heritability	SE	Heritability	SE	Heritability	SE
group1	0.105046	0.026274	-0.010562	0.01844	0.10436	0.038636	0.041901	0.028845
group2	0.02333	0.023315	0.00058	0.014587	0.021236	0.034667	0.010434	0.027594
group3	0.054346	0.017701	0.020958	0.011825	0.058812	0.026272	0.039711	0.020724
group4	0.02059	0.00971	0.030281	0.007554	0.017356	0.012872	0.019434	0.011951
sum	0.203312	0.03243	0.041257	0.01967	0.201764	0.047467	0.11148	0.035815
S7B. Heritability estimates using two strata of SNP MAF (0.01-0.05, > 0.05), each stratified into 4 quartiles of LD score with REML or PCGC regression
group1_rare	0.074616	0.035247	-0.321418	0.01351	0.079014	0.0521	-0.020778	0.041066
group1_common	0.0923	0.026491	0.060943	0.015906	0.093676	0.038565	0.043906	0.029051
group2_rare	0.04344	0.014707	0.01388	0.009026	0.021888	0.020418	-0.003881	0.014942
group2_common	0.007283	0.023338	0.005948	0.015885	0.011979	0.034917	0.012612	0.027601
group3_rare	0.007077	0.008025	0.011201	0.004929	0.004485	0.011532	-0.000731	0.007268
group3_common	0.045732	0.017682	0.043725	0.01298	0.053052	0.026303	0.041105	0.021002
group4_rare	0.010354	0.004674	0.001255	0.001968	0.006476	0.005768	-5e-06	0.002426
group4_common	0.016795	0.009644	0.031767	0.008164	0.014473	0.013005	0.019919	0.012121
sum	0.297598	0.042516	-0.152698	0.020997	0.285043	0.065636	0.092146	0.049495

### Sheet: Table S8 Genetic Correlation
Table S8. Genetic correlation between LAT and NLW
	Variance	SE
V(G)_LAT	0.018002	0.003162
V(G)_NLW	0.020628	0.002032
C(G)	0.013767	0.002185
V(e)_LAT	0.111645	0.003365
V(e)_NLW	0.063573	0.002047
V(G)/Vp_L_LAT	0.072823	0.012656
V(G)/Vp_L_NLW	0.22282	0.021415
rG	0.714436	0.130391
n	22710
LAT, Latino American; NLW, Non-Latino white; V(G), genetic variance; C(G), genetic covariance; V(e), residual variance;V(G)/Vp_L, proportion of variance explained by all common SNPs, transformed to underlying scale based on proportion of cases and disease prevalene; rG, genetic correlation; n, sample size

### Sheet: Table S9 Subtype
Table S9. Stratified subtype association analysis in TET1 locus
		T-ALL (n=279)			B-ALL (n=2125)
rsid	SNP	OR	SE	p-value	OR	SE	p-value
rs58627364	10:70320236:C:T	1.30161	0.166105	0.02064	1.23417	0.0583302	3.239e-06
rs10998279	10:70324448:A:G	1.27839	0.16027	0.02842	1.23553	0.0571805	1.797e-06
rs7922602	10:70324814:G:T	1.28763	0.164642	0.02671	1.24321	0.058486	1.33e-06
rs10998283	10:70329064:G:A	1.33656	0.172238	0.01154	1.25095	0.0596699	9.298e-07
SNPs with p < 5e-7 in discovery meta-analysis in TET1 locus (n=4) were tested using firth logistic regression implemented in PLINK29 . Only cases with subtype information available in each population were used and meta-analyzed. Total numbers of cases for T-ALL are 279 for T-ALL, and 2125 for B-ALL.
